# MB-CasFire™: A Plug-and-Play, Thermostable CRISPR Enzyme for Precise Nucleic Acid Detection

**DOI:** 10.64898/2026.11.06.26367472

**Authors:** James P. Broughton, Emel Alpay, Nick J. Fantin, Sara Ansaloni, Sarah Elsener, Jaeyoung Kirsten Jung, Yining Zhang, Isaac Z. Madrid, Stacey A. Shiigi, Srijay Rajan, Ishita Jain, William Douglass Wright, Carley G. Hendriks, Stepan Tymoshenko, Vlada Ratushna, Sierra Lee, Mavis Warner, Ryan Hong, Xinyi Sui, Shruti Panchal, Adam L. Garske, Xin Miao, Janice S. Chen

**Affiliations:** Mammoth Biosciences, Inc., 1000 Marina Blvd, Suite 600, Brisbane, CA 94005, USA

## Abstract

CRISPR-based detection technologies have the potential to enable precise, rapid, and cost-effective diagnostic and biosurveillance solutions by pairing sensitive and specific nucleic acid detection with a simple workflow. Combining isothermal amplification and CRISPR detection in a single reaction as a “one-pot” detection method can meet these needs, but only if the CRISPR enzyme remains active at the temperatures and salt concentrations that isothermal amplification requires. Here we describe MB-CasFire™, a CRISPR-Cas enzyme engineered from a naturally thermostable Cas12a for improved stability and performance, as a “plug-and-play” DETECTR^®^ (DNA Endonuclease-Targeted CRISPR Trans Reporter) enzyme for sensitive and specific nucleic acid detection. MB-CasFire remains active at elevated temperatures in amplification buffers and supports one-pot detection with loop-mediated isothermal amplification (LAMP) and nicking enzyme amplification reaction (NEAR), eliminating transfers between amplification and readout, and increasing the signal-to-noise to enable precise nucleic acid detection. This method, called OnePot DETECTR, is also compatible with commercially available isothermal master mixes, including those from New England Biolabs, allowing assays to be assembled from standard reagents. Using MB-CasFire, we detected SARS-CoV-2 in nasal swab samples with a LAMP-based OnePot DETECTR assay and *Neisseria gonorrhoeae* in urine samples with a NEAR-based OnePot DETECTR assay. MB-CasFire also functioned in multiplex detection and single-nucleotide polymorphism discrimination assays for antibiotic resistance genotyping. These results support MB-CasFire as a versatile detection enzyme that simplifies assay architecture for CRISPR-based detection assays that amplify, recognize, and report the presence of nucleic acid targets in a single reaction without thermocycling.
