## Supplemental Table 1 for "MB-CasFire™: A Plug-and-Play, Thermostable CRISPR Enzyme for Precise Nucleic Acid Detection"

### Sheet: sequences
Figure	Assay	Type	Protein	Name	Sequence
Fig. 1	MB-CasFire thermostability/sensitivity	gRNA	MB-CasFire	spacer1-gRNA	GAAUUUCUACUAUUGUAGAUuauuaaauacucguauugcu
Fig. 1	MB-CasDx8 thermostability/sensitivity	gRNA	MB-CasDx8	spacer1-gRNA	ACCAAAACGACUAUUGAUUGCCCGGUACGCCGGGACuauuaaauacucguauugcu
Fig. 1	MB-CasDx9 thermostability/sensitivity	gRNA	MB-CasDx9	spacer1-gRNA	UGGGGCAGUUGGUUGCCCUUAGCCUGAGGCAUUUAUUGCACUCGGGAAGUACCAUUUCUCAGAAAUGGUACAUCCAACuauuaaauacucguauugcu
Fig. 1, 2, 3	SARS-CoV-2 LAMP OnePot DETECTR	primer	N/A	SCV2-F3	AACACAAGCTTTCGGCAG
Fig. 1, 2, 3	SARS-CoV-2 LAMP OnePot DETECTR	primer	N/A	SCV2-B3	GAAATTTGGATCTTTGTCATCC
Fig. 1, 2, 3	SARS-CoV-2 LAMP OnePot DETECTR	primer	N/A	SCV2-FIP	TGCGGCCAATGTTTGTAATCAGCCAAGGAAATTTTGGGGAC
Fig. 1, 2, 3	SARS-CoV-2 LAMP OnePot DETECTR	primer	N/A	SCV2-BIP	CGCATTGGCATGGAAGTCACTTTGATGGCACCTGTGTAG
Fig. 1, 2, 3	SARS-CoV-2 LAMP OnePot DETECTR	primer	N/A	SCV2-LF	TTCCTTGTCTGATTAGTTC
Fig. 1, 2, 3	SARS-CoV-2 LAMP OnePot DETECTR	primer	N/A	SCV2-LB	ACCTTCGGGAACGTGGTT
Fig. 1, 2, 3	SARS-CoV-2 LAMP OnePot DETECTR	gRNA	MB-CasFire	SCV2-gRNA	GAAUUUCUACUAUUGUAGAUcauuccgaagaacgcugaag
Fig. 2, 3	RNase P LAMP OnePot DETECTR	primer	N/A	RP-F3	ACCCAAGTAATTGAAAAGACA
Fig. 2, 3	RNase P LAMP OnePot DETECTR	primer	N/A	RP-B3	ATGGCAATAGTTACAGACC
Fig. 2, 3	RNase P LAMP OnePot DETECTR	primer	N/A	RP-FIP	TTACATGGCTCTGGTCCGAGCTCCTCCACTTATCCCCT
Fig. 2, 3	RNase P LAMP OnePot DETECTR	primer	N/A	RP-BIP	CAAAGGACTCTGCATTGAGGTACACACACTCAGGAAGG
Fig. 2, 3	RNase P LAMP OnePot DETECTR	primer	N/A	RP-LF	CGAAGAGCCATATCACGG
Fig. 2, 3	RNase P LAMP OnePot DETECTR	primer	N/A	RP-LB	GGTGGGCCCAGTTAGT
Fig. 2	RNase P LAMP OnePot DETECTR	gRNA	MB-CasFire	RP-gRNA	GAAUUUCUACUAUUGUAGAUaaggccuguucccuggaagc
Fig. 3	RNase P LAMP OnePot DETECTR (multiplex)	gRNA	MB-CasDx10	RP-gRNA	GUAACAAUCCCCGUAGACAGGGGAACUGCAACugggcuuccagggaacaggccuuuuc
Fig. 1	FluB LAMP OnePot DETECTR	primer	N/A	FluB-F3	TGCTAAACTTGTTGCTACTG
Fig. 1	FluB LAMP OnePot DETECTR	primer	N/A	FluB-B3	TTCTTCCGTGACCAGTCT
Fig. 1	FluB LAMP OnePot DETECTR	primer	N/A	FluB-FIP	CGCTCGAAGAGTGAATTGAGGATGATCTTACAGTGGAGGATG
Fig. 1	FluB LAMP OnePot DETECTR	primer	N/A	FluB-BIP	CTGCGGTGGGAGTCTTATCCGTCTCCCTCTTCTGGTGAT
Fig. 1	FluB LAMP OnePot DETECTR	primer	N/A	FluB-LF	ATCCGATGGCCATCTTCTT
Fig. 1	FluB LAMP OnePot DETECTR	primer	N/A	FluB-LB	CAATTTGGTCAAGAGCACCG
Fig. 1	FluB LAMP OnePot DETECTR	gRNA	MB-CasFire	FluB-gRNA	GAAUUUCUACUAUUGUAGAUcugcucgaauuggcuuugaa
Fig. 1	FluB LAMP OnePot DETECTR	gRNA	MB-CasDx8	FluB-gRNA	ACCAAAACGACUAUUGAUUGCCCGGUACGCCGGGACagcugcucgaauuggcuuug
Fig. 1	FluB LAMP OnePot DETECTR	gRNA	MB-CasDx9	FluB-gRNA	UGGGGCAGUUGGUUGCCCUUAGCCUGAGGCAUUUAUUGCACUCGGGAAGUACCAUUUCUCAGAAAUGGUACAUCCAACcugcucgaauuggcuuugaa
Fig 4.	NG porA NEAR OnePot DETECTR	primer	N/A	NG-porA-F	AgactccatatggagtcTTACTTTCCAGCGTGA
Fig 4.	NG porA NEAR OnePot DETECTR	primer	N/A	NG-porA-R	GgactccatatggagtcCAGCAAGTCCGCCTAT
Fig 4.	NG porA NEAR OnePot DETECTR	gRNA	MB-CasFire	NG-porA-gRNA	GAAUUUCUACUAUUGUAGAUagcgugaaaguagcaggcgu
Fig 4.	NG porA NEAR molecular beacon	molecular beacon	N/A	NG-porA-beacon	/56-FAM/CTGCTAAGCGTGAAAGTAGCAG/3IABkFQ/
Fig 5.	NG gyrA S91/S91F NEAR OnePot DETECTR	primer	N/A	NG-gyrA-F	TgactccatatggagtcACCCCCACGGCGAT
Fig 5.	NG gyrA S91/S91F NEAR OnePot DETECTR	primer	N/A	NG-gyrA-R	AgactccatatggagtcTACGGACGATGGTG
Fig 5.	NG gyrA S91/S91F NEAR OnePot DETECTR	gRNA	MB-CasFire	NG-gyrA-S91-gRNA (wt)	GAAUUUCUACUAUUGUAGAUacggcgauuccgcaguuuac
Fig 5.	NG gyrA S91/S91F NEAR OnePot DETECTR	gRNA	MB-CasFire	NG-gyrA-F91-gRNA (mut)	GAAUUUCUACUAUUGUAGAUacggcgauuucgcaguuuac
multiple	CasDx ssDNA reporter (AT8)	reporter	multiple	ssDNA-AT8-AF594	/5Alex594N/TTATTATT/3IAbRQSp/
Fig. 3	MB-CasDx10 RNA reporter (rU5)	reporter	MB-CasDx10	RNA-rU5-AF594	/5Alex594N/rUrUrUrUrU/3IAbRQSp/
Fig. 3	CasDx ssDNA reporter (T12)	reporter	MB-CasFire	ssDNA-T12-Cy5	/5Cy5/TTTTTTTTTTTT/3IAbRQSp/
Supp. Fig 1.	CasDx ssDNA reporter (T12)	reporter	multiple	ssDNA-T12-FAM	/56-FAM/TTTTTTTTTTTT/3IABkFQ/
Supp. Fig 3.	KRAS LAMP OnePot DETECTR	primer	N/A	KRAS-F3	CACAGCAGGTCAAGAGGA
Supp. Fig 3.	KRAS LAMP OnePot DETECTR	primer	N/A	KRAS-B3	TTGCTAAGTCCTGAGCCT
Supp. Fig 3.	KRAS LAMP OnePot DETECTR	primer	N/A	KRAS-FIP	CAAAGAAAGCCCTCCCCAGTCGTCAAGAGGAGTACAGTGCA
Supp. Fig 3.	KRAS LAMP OnePot DETECTR	primer	N/A	KRAS-BIP	AAGGACTCTGAAGATGTACCTAGCCTGTTTTGTGTCTACTG
Supp. Fig 3.	KRAS LAMP OnePot DETECTR	primer	N/A	KRAS-LF	CTCATGTACTGGTCCCTCA
Supp. Fig 3.	KRAS LAMP OnePot DETECTR	primer	N/A	KRAS-LB	AATGTGATTTGCCTTCTAG
Supp. Fig 3.	KRAS LAMP OnePot DETECTR	gRNA	MB-CasFire	KRAS-gRNA	GAAUUUCUACUAUUGUAGAUauuauuuauggcaaauacac
